# Protective association of *HLA-DRB1*\*04 subtypes in neurodegenerative diseases implicates acetylated Tau PHF6 sequences

**DOI:** 10.1101/2021.12.26.21268354

**Authors:** Yann Le Guen, Guo Luo, Aditya Ambati, Vincent Damotte, Iris Jansen, Eric Yu, Aude Nicolas, Itziar de Rojas, Thiago Peixoto Leal, Akinori Miyashita, Céline Bellenguez, Michelle Mulan Lian, Kayenat Parveen, Takashi Morizono, Hyeonseul Park, Benjamin Grenier-Boley, Tatsuhiko Naito, Fahri Küçükali, Seth D. Talyansky, Selina Maria Yogeshwar, Vicente Sempere, Wataru Satake, Victoria Alvarez, Beatrice Arosio, Michael E. Belloy, Luisa Benussi, Anne Boland, Barbara Borroni, María J. Bullido, Paolo Caffarra, Jordi Clarimon, Antonio Daniele, Daniel Darling, Stéphanie Debette, Jean-François Deleuze, Martin Dichgans, Carole Dufouil, Emmanuel During, Emrah Düzel, Daniela Galimberti, Guillermo Garcia-Ribas, José María García-Alberca, Pablo García-González, Vilmantas Giedraitis, Oliver Goldhardt, Caroline Graff, Edna Grünblatt, Olivier Hanon, Lucrezia Hausner, Stefanie Heilmann-Heimbach, Henne Holstege, Jakub Hort, Yoo Jin Jung, Deckert Jürgen, Silke Kern, Teemu Kuulasmaa, Ling Ling, Carlo Masullo, Patrizia Mecocci, Shima Mehrabian, Alexandre de Mendonça, Mercè Boada, Pablo Mir, Susanne Moebus, Fermin Moreno, Benedetta Nacmias, Gael Nicolas, Børge G. Nordestgaard, Goran Papenberg, Janne Papma, Lucilla Parnetti, Florence Pasquier, Pau Pastor, Oliver Peters, Yolande A.L. Pijnenburg, Gerard Piñol-Ripoll, Julius Popp, Laura Molina Porcel, Raquel Puerta, Jordi Pérez-Tur, Innocenzo Rainero, Inez Ramakers, Luis M Real, Steffi Riedel-Heller, Eloy Rodriguez-Rodriguez, Jose Luís Royo, Dan Rujescu, Nikolaos Scarmeas, Philip Scheltens, Norbert Scherbaum, Anja Schneider, Davide Seripa, Ingmar Skoog, Vincenzo Solfrizzi, Gianfranco Spalletta, Alessio Squassina, John van Swieten, Raquel Sánchez-Valle, Eng-King Tan, Thomas Tegos, Charlotte Teunissen, Jesper Qvist Thomassen, Lucio Tremolizzo, Martin Vyhnalek, Frans Verhey, Margda Waern, Jens Wiltfang, Jing Zhang, Henrik Zetterberg, Kaj Blennow, Julie Williams, Philippe Amouyel, Frank Jessen, Patrick G. Kehoe, Ole Andreassen, Cornelia Van Duin, Magda Tsolaki, Pascual Sánchez-Juan, Ruth Frikke-Schmidt, Kristel Sleegers, Tatsushi Toda, Anna Zettergren, Martin Ingelsson, EABD contributors, GR@ACE study group, DEGESCO consortium, DemGene, EADI, GERAD, Asian Parkinson’s Disease Genetics consortium, Yukinori Okada, Giacomina Rossi, Mikko Hiltunen, Jungsoo Gim, Kouichi Ozaki, Rebecca Sims, Jia Nee Foo, Wiesje van der Flier, Takeshi Ikeuchi, Alfredo Ramirez, Ignacio Mata, Agustín Ruiz, Ziv Gan-Or, Jean-Charles Lambert, Michael D. Greicius, Emmanuel Mignot

## Abstract

Using genome-wide association data, we analyzed Human Leukocyte Antigen (HLA) associations in over 176,000 individuals with Parkinson’s (PD) or Alzheimer’s (AD) disease versus controls across ancestry groups. A shared genetic association was observed across diseases at rs601945 (PD: odds ratio (OR)=0.84; 95% confidence interval, [0.80; 0.88]; p=2.2×10^−13^; AD: OR=0.91[0.89; 0.93]; p=1.8×10^−22^), and with a protective HLA association recently reported in amyotrophic lateral sclerosis (ALS). Hierarchical protective effects of *HLA-DRB1*\*04 subtypes best accounted for the association, strongest with *HLA-DRB1*\*04:04 and *HLA-DRB1*\*04:07, intermediary with *HLA-DRB1*\*04:01 and *HLA-DRB1*\*04:03, and absent for *HLA-DRB1*\*04:05. The same signal was associated with decreased neurofibrillary tangles (but not neuritic plaque density) in postmortem brains and was more strongly associated with Tau levels than Aβ42 levels in the cerebrospinal fluid. Finally, protective *HLA-DRB1*\*04 subtypes strongly bound the aggregation-prone Tau PHF6 sequence, but only when acetylated at K311, a modification central to aggregation. An *HLA-DRB1*\*04-mediated adaptive immune response, potentially against Tau, decreases PD, AD and ALS risk, offering the possibility of new therapeutic avenues.
