## Supplementary Table 6 for "Protective association of *HLA-DRB1*\*04 subtypes in neurodegenerative diseases implicates acetylated Tau PHF6 sequences"

### Sheet: Sheet1
Syn	read1	read2	DR	peptide	PTM
SYN-1	29774	30873	DR401	MDVFMKGLSKAKEGV
SYN-10	23857	23289	DR401	VLYVGSKTKEGVVHG
SYN-10p	15461	14036	DR401	VLY(p)VGSKTKEGVVHG	pY39
SYN-11	33427	36727	DR401	GSKTKEGVVHGVATV
SYN-12	31341	33454	DR401	KEGVVHGVATVAEKT
SYN-13	34288	34866	DR401	VHGVATVAEKTKEQV
SYN-14	35679	32335	DR401	ATVAEKTKEQVTNVG
SYN-15	32743	33082	DR401	EKTKEQVTNVGGAVV
SYN-16	40865	37959	DR401	EQVTNVGGAVVTGVT
SYN-17	27291	26332	DR401	NVGGAVVTGVTAVAQ
SYN-18	31571	33270	DR401	AVVTGVTAVAQKTVE
SYN-19	38320	34499	DR401	GVTAVAQKTVEGAGS
SYN-19p	28922	28622	DR401	GVTAVAQKTVEGAGS(p)	pS87
SYN-1m	30339	32497	DR401	M(acetyl)DVFMKGLSKAKEGV	Acetyl_M1
SYN-2	30896	31157	DR401	MKGLSKAKEGVVAAA
SYN-20	32565	34112	DR401	VAQKTVEGAGSIAAA
SYN-20p	30982	32519	DR401	VAQKTVEGAGS(p)IAAA	pS87
SYN-21	32699	31261	DR401	TVEGAGSIAAATGFV
SYN-21p	30358	32340	DR401	TVEGAGS(p)IAAATGFV	pS87
SYN-22	34747	29604	DR401	AGSIAAATGFVKKDQ
SYN-22p	31261	28682	DR401	AGS(p)IAAATGFVKKDQ	pS87
SYN-23	31189	32521	DR401	AAATGFVKKDQLGKN
SYN-24	35219	35078	DR401	GFVKKDQLGKNEEGA
SYN-25	34565	30036	DR401	KDQLGKNEEGAPQEG
SYN-26	36438	31593	DR401	GKNEEGAPQEGILED
SYN-27	34926	32598	DR401	EGAPQEGILEDMPVD
SYN-28	31331	28300	DR401	QEGILEDMPVDPDNE
SYN-29	7932	7965	DR401	LEDMPVDPDNEAYEM
SYN-29p	12218	11701	DR401	LEDMPVDPDNEAY(p)EM	pY125
SYN-3	31936	33175	DR401	SKAKEGVVAAAEKTK
SYN-30	28453	28862	DR401	PVDPDNEAYEMPSEE
SYN-30ps	26697	26250	DR401	PVDPDNEAYEMPS(p)EE	pS129
SYN-30py	33208	31511	DR401	PVDPDNEAY(p)EMPSEE	pY125
SYN-30pys	32167	33984	DR401	PVDPDNEAY(p)EMPS(p)EE	pY125_pS129
SYN-31	8265	9213	DR401	DNEAYEMPSEEGYQD
SYN-31ps	31295	29755	DR401	DNEAYEMPS(p)EEGYQD	pS129
SYN-31py	18749	17770	DR401	DNEAY(p)EMPSEEGYQD	pY125
SYN-31pys	30662	33101	DR401	DNEAY(p)EMPS(p)EEGYQD	pY125_pS129
SYN-32	31190	35621	DR401	YEMPSEEGYQDYEPE
SYN-32ps	33712	30669	DR401	YEMPS(p)EEGYQDYEPE	pS129
SYN-32py	32008	28484	DR401	Y(p)EMPSEEGYQDYEPE	pY125
SYN-32pys	33533	29657	DR401	Y(p)EMPS(p)EEGYQDYEPE	pY125_pS129
SYN-33	26703	30324	DR401	SEEGYQDYEPEA
SYN-33p	38642	41405	DR401	S(p)EEGYQDYEPEA	pS129
SYN-34	26662	27262	DR401	MPVDPDNEAYEMPSE
SYN-34ps	32151	31992	DR401	MPVDPDNEAYEMPS(p)E	pS129
SYN-34py	32330	32506	DR401	MPVDPDNEAY(p)EMPSE	pY125
SYN-36	29045	32098	DR401	EMPSEEGYQDYEPEA
SYN-36p	30822	35738	DR401	EMPS(p)EEGYQDYEPEA	pS129
SYN-4	32592	29890	DR401	EGVVAAAEKTKQGVA
SYN-5	34805	33876	DR401	AAAEKTKQGVAEAAG
SYN-6	36466	30051	DR401	KTKQGVAEAAGKTKE
SYN-7	34585	34238	DR401	GVAEAAGKTKEGVLY
SYN-7p	32644	32733	DR401	GVAEAAGKTKEGVLY(p)	pY39
SYN-8	32791	31732	DR401	AAGKTKEGVLYVGSK
SYN-8a	34036	30759	DR401	GKTKEGVLYVGSKTK
SYN-8ap	29500	27645	DR401	GKTKEGVLY(p)VGSKTK	pY39
SYN-8b	38520	40986	DR401	KTKEGVLYVGSKTKE
SYN-8bp	25218	25039	DR401	KTKEGVLY(p)VGSKTKE	pY39
SYN-8p	30693	30836	DR401	AAGKTKEGVLY(p)VGSK	pY39
SYN-9	35007	32317	DR401	TKEGVLYVGSKTKEG
SYN-9p	30467	31782	DR401	TKEGVLY(p)VGSKTKEG	pY39
SYN-1	48366	48653	DR404	MDVFMKGLSKAKEGV
SYN-10	48865	43338	DR404	VLYVGSKTKEGVVHG
SYN-10p	43222	50460	DR404	VLY(p)VGSKTKEGVVHG	pY39
SYN-11	35886	34531	DR404	GSKTKEGVVHGVATV
SYN-12	8127	7948	DR404	KEGVVHGVATVAEKT
SYN-13	43254	40689	DR404	VHGVATVAEKTKEQV
SYN-14	54515	56080	DR404	ATVAEKTKEQVTNVG
SYN-15	42282	44307	DR404	EKTKEQVTNVGGAVV
SYN-16	51290	51246	DR404	EQVTNVGGAVVTGVT
SYN-17	13393	14593	DR404	NVGGAVVTGVTAVAQ
SYN-18	19417	18395	DR404	AVVTGVTAVAQKTVE
SYN-19	26729	27960	DR404	GVTAVAQKTVEGAGS
SYN-19p	39889	44460	DR404	GVTAVAQKTVEGAGS(p)	pS87
SYN-1m	50294	49520	DR404	M(acetyl)DVFMKGLSKAKEGV	acetylM1
SYN-2	51651	48076	DR404	MKGLSKAKEGVVAAA
SYN-20	11131	11673	DR404	VAQKTVEGAGSIAAA
SYN-20p	39278	42144	DR404	VAQKTVEGAGS(p)IAAA	pS87
SYN-21	44038	43111	DR404	TVEGAGSIAAATGFV
SYN-21p	52662	50983	DR404	TVEGAGS(p)IAAATGFV	pS87
SYN-22	43920	45305	DR404	AGSIAAATGFVKKDQ
SYN-22p	47376	45965	DR404	AGS(p)IAAATGFVKKDQ	pS87
SYN-23	41876	41103	DR404	AAATGFVKKDQLGKN
SYN-24	44717	50376	DR404	GFVKKDQLGKNEEGA
SYN-25	37103	43540	DR404	KDQLGKNEEGAPQEG
SYN-26	43474	40117	DR404	GKNEEGAPQEGILED
SYN-27	43171	42695	DR404	EGAPQEGILEDMPVD
SYN-28	19897	22844	DR404	QEGILEDMPVDPDNE
SYN-29	10186	10560	DR404	LEDMPVDPDNEAYEM
SYN-29p	14191	14825	DR404	LEDMPVDPDNEAY(p)EM	pY125
SYN-3	48966	45088	DR404	SKAKEGVVAAAEKTK
SYN-30	44841	50282	DR404	PVDPDNEAYEMPSEE
SYN-30ps	53514	55979	DR404	PVDPDNEAYEMPS(p)EE	pS129
SYN-30py	49585	44237	DR404	PVDPDNEAY(p)EMPSEE	pY125
SYN-4	42750	39738	DR404	EGVVAAAEKTKQGVA
SYN-5	54551	47227	DR404	AAAEKTKQGVAEAAG
SYN-6	46545	43138	DR404	KTKQGVAEAAGKTKE
SYN-7	46921	44807	DR404	GVAEAAGKTKEGVLY
SYN-7p	50265	52801	DR404	GVAEAAGKTKEGVLY(p)	pY39
SYN-8	45158	43529	DR404	AAGKTKEGVLYVGSK
SYN-8a	49372	48955	DR404	GKTKEGVLYVGSKTK
SYN-8ap	49039	45345	DR404	GKTKEGVLY(p)VGSKTK	pY39
SYN-8b	58638	58427	DR404	KTKEGVLYVGSKTKE
SYN-8bp	43364	45926	DR404	KTKEGVLY(p)VGSKTKE	pY39
SYN-8p	49875	49057	DR404	AAGKTKEGVLY(p)VGSK	pY39
SYN-9	43917	46726	DR404	TKEGVLYVGSKTKEG
SYN-9p	47087	48655	DR404	TKEGVLY(p)VGSKTKEG	pY39
SYN-30pys	60893	54048	DR404	PVDPDNEAY(p)EMPS(p)EE	pY125_pS129
SYN-31	6268	6756	DR404	DNEAYEMPSEEGYQD
SYN-31ps	51687	49679	DR404	DNEAYEMPS(p)EEGYQD	pS129
SYN-31py	6931	6988	DR404	DNEAY(p)EMPSEEGYQD	pY125
SYN-31pys	44335	47259	DR404	DNEAY(p)EMPS(p)EEGYQD	pY125_pS129
SYN-32	55770	53483	DR404	YEMPSEEGYQDYEPE
SYN-32ps	48826	46267	DR404	YEMPS(p)EEGYQDYEPE	pS129
SYN-32py	54343	54470	DR404	Y(p)EMPSEEGYQDYEPE	pY125
SYN-32pys	52145	46479	DR404	Y(p)EMPS(p)EEGYQDYEPE	pY125_pS129
SYN-33	51689	54865	DR404	SEEGYQDYEPEA
SYN-33p	61597	61697	DR404	S(p)EEGYQDYEPEA	pS129
SYN-34	61497	57018	DR404	MPVDPDNEAYEMPSE
SYN-34ps	51713	54493	DR404	MPVDPDNEAYEMPS(p)E	pS129
SYN-34py	53233	59968	DR404	MPVDPDNEAY(p)EMPSE	pY125
SYN-36	58001	61697	DR404	EMPSEEGYQDYEPEA
SYN-36p	54426	47190	DR404	EMPS(p)EEGYQDYEPEA	pS129
SYN-1	56076	50194	DR405	MDVFMKGLSKAKEGV
SYN-10	39138	42610	DR405	VLYVGSKTKEGVVHG
SYN-10p	43152	42405	DR405	VLY(p)VGSKTKEGVVHG	pY39
SYN-11	48585	41429	DR405	GSKTKEGVVHGVATV
SYN-12	42600	46109	DR405	KEGVVHGVATVAEKT
SYN-13	42724	40300	DR405	VHGVATVAEKTKEQV
SYN-14	50143	45446	DR405	ATVAEKTKEQVTNVG
SYN-15	47560	47849	DR405	EKTKEQVTNVGGAVV
SYN-16	43651	40379	DR405	EQVTNVGGAVVTGVT
SYN-17	31233	32690	DR405	NVGGAVVTGVTAVAQ
SYN-18	42088	40647	DR405	AVVTGVTAVAQKTVE
SYN-19	42479	46497	DR405	GVTAVAQKTVEGAGS
SYN-19p	42965	46197	DR405	GVTAVAQKTVEGAGS(p)	pS87
SYN-1m	50540	45957	DR405	M(acetyl)DVFMKGLSKAKEGV	acetylM1
SYN-2	48507	43872	DR405	MKGLSKAKEGVVAAA
SYN-20	44968	42479	DR405	VAQKTVEGAGSIAAA
SYN-20p	41888	43104	DR405	VAQKTVEGAGS(p)IAAA	pS87
SYN-21	48250	45335	DR405	TVEGAGSIAAATGFV
SYN-21p	43836	44704	DR405	TVEGAGS(p)IAAATGFV	pS87
SYN-22	47031	45905	DR405	AGSIAAATGFVKKDQ
SYN-22p	42956	42945	DR405	AGS(p)IAAATGFVKKDQ	pS87
SYN-23	42764	40275	DR405	AAATGFVKKDQLGKN
SYN-24	42492	41625	DR405	GFVKKDQLGKNEEGA
SYN-25	40364	42073	DR405	KDQLGKNEEGAPQEG
SYN-26	41499	43599	DR405	GKNEEGAPQEGILED
SYN-27	41767	38308	DR405	EGAPQEGILEDMPVD
SYN-28	45560	47303	DR405	QEGILEDMPVDPDNE
SYN-29	44806	46761	DR405	LEDMPVDPDNEAYEM
SYN-29p	45317	45339	DR405	LEDMPVDPDNEAY(p)EM	pY125
SYN-3	45894	45386	DR405	SKAKEGVVAAAEKTK
SYN-30	42277	41956	DR405	PVDPDNEAYEMPSEE
SYN-30ps	42647	45043	DR405	PVDPDNEAYEMPS(p)EE	pS129
SYN-30py	46656	43904	DR405	PVDPDNEAY(p)EMPSEE	pY125
SYN-4	46427	44703	DR405	EGVVAAAEKTKQGVA
SYN-5	45044	41812	DR405	AAAEKTKQGVAEAAG
SYN-6	41576	42885	DR405	KTKQGVAEAAGKTKE
SYN-7	50172	44418	DR405	GVAEAAGKTKEGVLY
SYN-7p	46497	28667	DR405	GVAEAAGKTKEGVLY(p)	pY39
SYN-8	43997	27461	DR405	AAGKTKEGVLYVGSK
SYN-8a	25512	16247	DR405	GKTKEGVLYVGSKTK
SYN-8ap	42372	28673	DR405	GKTKEGVLY(p)VGSKTK	pY39
SYN-8b	18576	12161	DR405	KTKEGVLYVGSKTKE
SYN-8bp	36061	22664	DR405	KTKEGVLY(p)VGSKTKE	pY39
SYN-8p	43831	29160	DR405	AAGKTKEGVLY(p)VGSK	pY39
SYN-9	22864	14226	DR405	TKEGVLYVGSKTKEG
SYN-9p	39312	43251	DR405	TKEGVLY(p)VGSKTKEG	pY39
SYN-30pys	45523	43317	DR405	PVDPDNEAY(p)EMPS(p)EE	pY125_pS129
SYN-31	47632	45344	DR405	DNEAYEMPSEEGYQD
SYN-31ps	51043	47934	DR405	DNEAYEMPS(p)EEGYQD	pS129
SYN-31py	49737	48606	DR405	DNEAY(p)EMPSEEGYQD	pY125
SYN-31pys	49860	48378	DR405	DNEAY(p)EMPS(p)EEGYQD	pY125_pS129
SYN-32	42113	42278	DR405	YEMPSEEGYQDYEPE
SYN-32ps	47467	47076	DR405	YEMPS(p)EEGYQDYEPE	pS129
SYN-32py	43361	44323	DR405	Y(p)EMPSEEGYQDYEPE	pY125
SYN-32pys	43205	36238	DR405	Y(p)EMPS(p)EEGYQDYEPE	pY125_pS129
SYN-33	48860	43352	DR405	SEEGYQDYEPEA
SYN-33p	58770	57613	DR405	S(p)EEGYQDYEPEA	pS129
SYN-34	50868	50553	DR405	MPVDPDNEAYEMPSE
SYN-34ps	48992	47552	DR405	MPVDPDNEAYEMPS(p)E	pS129
SYN-34py	48315	53416	DR405	MPVDPDNEAY(p)EMPSE	pY125
SYN-36	52342	45450	DR405	EMPSEEGYQDYEPEA
SYN-36p	41384	41874	DR405	EMPS(p)EEGYQDYEPEA	pS129
